# Unmet needs of Polish patients with cystic fibrosis seen through the lens of crowdfunding

**DOI:** 10.64898/2026.11.20.26368008

**Authors:** Mikołaj Kamiński, Jan K. Nowak, Zuzanna Karp, Aleksandra Borys, Jarosław Walkowiak

## Abstract

**Background:** Medical crowdfunding allows for funding for needs not covered by the local healthcare system. We aimed to characterize the crowdfunding campaigns for the needs of Polish individuals with cystic fibrosis (CF).

**Methods:** We analyzed data from a leading medical crowdfunding webpage in Poland, focusing on campaigns for individual medical needs initiated between 2009 and 2017. We characterized the features of individuals with CF and the declared goals for which the funds from the online campaigns were intended.

**Results:** Of all 2,656 campaigns, 96 (3.6%) were related to individuals with CF. Approximately two-thirds of these campaigns reached their target amount. Individuals with CF primarily raised funds to cover treatment costs, medical equipment, and entertainment. The successful collection had a significantly lower financial target than unsuccessful campaigns. If the receivers were living in a city or fundraising to gather funds for an inhaler, these were also associated with the campaign’s success. However, these associations did not reach statistical significance.

**Conclusions:** Crowdfunding campaigns can be an effective funding source for the needs of patients with CF that are not covered by the public healthcare system. Analyzing crowdfunding efforts for specific patient groups can help reveal their unmet health needs.
