## Supplementary File 1 for "Unmet needs of Polish patients with cystic fibrosis seen through the lens of crowdfunding"

### Sheet: Data
No	region	diagnosis_in_English	ICD10_codes	at_least_two_diseases	start	finish	start_year	facebook_share	number_of_payments	mean_exchange(EUROtoPLN)	EURO_mean_payment	EURO_target	EURO_money_collected	duration_days	success	age_range_years	age_category	sex	city_urban_indicator	city_size	big_city>100,000	medium_city_100-20k	Small<20,000	no_children	Children>1	surgery	drug therapy	rehab	equipment	household+food	fun	diagnosis	Follow-up visit costs	cost of a journey to medical center	stay in a nursing home	cost_treatment	inhaler	vest	cost_after_transplantation	mobile_oxygen_conc	cost_treatment.1	rehab.1	fun.1	drug_name
1	Masovian	Cystic fibrosis	E84	0	2017-06-21	2018-06-23	2017	1198	598	4.2908	7.46444	4462.84	4463.74	368	1	11-15	adolescent	0	0	0	0	0	1	1	0	0	1	0	0	0	0	0	0	0	0	1	0	0	0	0	0	0	1
2	Masovian	Cystic fibrosis, liver cirrhosis, pancreatic insufficiency, myopia, esophageal varices	E84; K74; K86; H52.1; I85	1	2017-08-17	2018-06-19	2017	549	625	4.27955	6.91175	5965.82	4319.85	307	0	21-25	adult	0	1	1	0	1	0	1	0	0	1	0	0	0	0	0	0	0	0	1	0	0	0	0	0	0	0	Colistin, Bramitob, Pulmozyme, Kreon, Ursofalk, vitamins
3	Kuyavian-Pomeranian	Cystic fibrosis, pancreatic insufficiency	E84; K86	1	2017-12-21	2018-03-21	2017	468	879	4.2611	3.79468	3295.65	3335.52	91	1	6-10	school age	0	1	0	0	0	1	1	0	0	1	0	0	0	0	0	0	0	0	1	0	0	0	0	0	1	0	Enzymes, mucolitics, antibiotics
4	Subcarpathian	Cystic fibrosis, diabetes mellitus	E84; E11	1	2017-12-19	2018-03-20	2017	2648	1771	4.29525	4.59255	11887.5	8133.4	92	0	16-20	adult	0	0	0	0	0	1	1	0	0	1	0	0	0	0	0	0	0	0	1	0	0	0	0	0	0	0
5	Greater Poland	Cystic fibrosis	E84	0	2017-02-28	2017-12-21	2017	738	1738	4.1933	2.19115	15405.4	3808.22	297	0	16-20	adolescent	0	1	1	0	1	0	1	0	0	1	0	0	0	0	0	0	0	0	1	0	0	0	0	0	0	0
6	Kuyavian-Pomeranian	Cystic fibrosis, hepatic steatosis, otitis media with effusion	E84	0	2017-05-25	2017-12-03	2017	1408	1126	4.329	4.5841	5161.7	5161.7	193	1	6-10	school age	0	1	2	1	0	0	1	0	0	0	0	1	0	0	0	0	0	0	1	0	0	0	0	0	0	0	Kreon, nutrients, vitamins, mucolitics, beta-mimetics etc.
8	Lower Silesian	Cystic fibrosis, diabetes mellitus	E84; E11	1	2017-11-17	2017-11-19	2017	266	76	4.21045	40.207	3032.08	3055.73	3	1	16-20	adolescent	1	1	2	1	0	0	1	0	0	1	0	0	0	0	0	0	0	0	1	0	0	0	0	0	0	0
13	Łódź	Cystic fibrosis	E84	0	2017-04-21	2017-06-23	2017	987	332	4.29105	6.0858	2020.48	2020.48	64	1	36-40	adult	1	1	2	1	0	0	1	0	0	0	0	1	0	0	0	0	0	0	1	0	0	0	0	0	0	0
14	Pomeranian	Cystic fibrosis	E84	0	2017-04-07	2017-06-15	2017	3451	657	4.28155	13.7154	8994.8	9010.99	70	1	46-50	adult	0	1	2	1	0	0	1	0	0	0	1	1	0	0	0	0	0	0	1	0	0	0	0	0	0	1
15	Silesian	Exocrine pancreatic insufficiency, cystic fibrosis, diabetes mellitus – post lung and liver transplantation	E84; K86; Z95.2; Z94.4	1	2017-01-24	2017-05-30	2017	498	336	4.23975	8.02285	7075.27	2695.68	127	0	21-25	adult	0	1	2	1	0	0	1	0	0	0	0	0	0	0	0	1	0	0	1	0	0	0	0	0	0	0
16	Lower Silesian	Cystic fibrosis	E84	0	2017-05-12	2017-05-26	2017	858	498	4.2368	7.93013	3942.5	3949.21	15	1	21-25	adult	0	1	2	1	0	0	1	0	0	0	0	1	0	0	0	0	0	0	1	0	0	0	0	0	0	0
20	Kuyavian-Pomeranian	Cystic fibrosis	E84	0	2017-02-09	2017-02-13	2017	590	59	4.20925	9.7024	546.432	572.442	5	1	16-20	adult	0	0	0	0	0	1	1	0	0	0	0	0	0	1	0	0	0	0	1	0	0	0	0	0	1	0
25	Greater Poland	Cystic fibrosis	E84	0	2016-09-28	2017-06-01	2016	2769	3766	4.27405	3.39723	24891	12794	247	0	6-10	school age	0	0	0	0	0	1	1	0	0	1	0	0	0	0	0	0	0	0	1	0	0	0	0	0	0	0
27	Lublin	Cystic fibrosis	E84	0	2016-12-30	2017-03-01	2016	474	384	4.30235	7.79915	2994.87	2994.87	62	1	31-35	adult	0	1	2	1	0	0	1	0	0	1	0	0	0	0	0	0	0	0	1	0	0	0	0	0	0	0
28	Silesian	Cystic fibrosis	E84	0	2016-04-20	2017-02-25	2016	1531	661	4.36575	4.42604	2924.15	2925.61	312	1	16-20	adult	0	1	2	1	0	0	1	0	0	1	0	0	0	0	0	0	0	0	1	0	0	0	0	0	0	0
32	Kuyavian-Pomeranian	Cystic fibrosis	E84	0	2016-01-18	2017-01-22	2016	77	161	4.31835	7.19161	1157.85	1157.85	371	1	6-10	school age	0	1	2	1	0	0	1	0	0	1	0	0	0	0	0	0	0	0	1	0	0	0	0	0	0	0
34	Świętokrzyskie	Cystic fibrosis	E84	0	2016-04-27	2016-12-31	2016	112	366	4.438	4.04665	11507.9	1481.07	249	0	11-15	adolescent	2	0	0	0	0	1	2	1	0	1	0	0	0	0	0	0	0	0	1	0	0	0	0	0	0	1
39	Lower Silesian	Cystic fibrosis	E84	0	2016-06-02	2016-10-02	2016	495	1888	4.29885	2.16346	5939.52	4084.61	123	0	36-40	adult	1	1	1	0	1	0	1	0	0	1	0	0	0	0	0	0	0	0	1	0	0	0	0	0	0	0
41	Lesser Poland	Cystic fibrosis, post lung transplantation	E84; Z94	1	2016-02-02	2016-09-20	2016	2289	2064	4.25175	6.40981	13218	13229.8	232	1	21-25	adult	0	1	0	0	0	1	1	0	0	1	0	0	0	0	0	0	0	0	1	0	0	0	0	0	0	1
43	Lesser Poland	Cystic fibrosis	E84	0	2016-03-17	2016-08-25	2016	203	244	4.29845	5.12671	4454.83	1250.92	162	0	6-10	school age	0	0	0	0	0	1	1	0	0	1	0	0	0	0	0	0	0	0	1	0	0	0	0	0	0	0
45	Lower Silesian	Cystic fibrosis	E84	0	2016-07-18	2016-07-21	2016	890	535	4.3405	6.97624	3677.13	3732.29	4	1	21-25	adult	0	1	1	0	1	0	1	0	0	0	0	1	0	0	0	0	0	0	1	0	0	0	0	0	0	0
47	Pomeranian	Cystic fibrosis	E84	0	2016-03-23	2016-06-23	2016	558	355	4.3869	5.74694	5819.07	2040.17	93	0	21-25	adult	0	0	0	0	0	1	1	0	0	1	0	0	0	0	0	0	0	0	1	0	0	0	0	0	0	0
48	Łódź	Cystic fibrosis	E84	0	2016-06-07	2016-06-13	2016	551	102	4.4311	5.97382	609.33	609.33	7	1	16-20	adolescent	1	1	2	1	0	0	1	0	0	0	0	0	0	1	0	0	0	0	1	0	0	0	0	0	0	1
53	Świętokrzyskie	Cystic fibrosis	E84	0	2015-11-24	2016-04-23	2015	4	213	4.38525	3.43876	1938.23	732.455	152	0	6-10	school age	1	1	2	1	0	0	1	0	0	0	0	0	0	1	0	0	0	0	1	0	0	0	0	0	0	0	Inhaled drugs, antibiotics, steroids
54	Masovian	Cystic fibrosis	E84	0	2015-06-30	2016-03-31	2015	295	480	4.3298	29.0237	25637.4	13931.4	276	0	16-20	adult	1	1	0	0	0	1	1	0	0	1	1	0	0	0	0	0	0	0	1	0	0	0	0	0	0	0
55	Świętokrzyskie	Cystic fibrosis	E84	0	2015-12-01	2016-02-01	2015	9	174	4.3707	6.99538	1217.2	1217.2	63	1	6-10	school age	1	1	2	1	0	0	1	0	0	1	0	0	0	0	0	0	0	0	1	0	0	0	0	0	1	0
56	Silesian	Cystic fibrosis	E84	0	2015-10-13	2015-12-30	2015	2	199	4.23145	8.47328	2835.83	1686.18	79	0	11-15	adolescent	0	0	0	0	0	1	1	0	0	1	0	0	0	0	0	0	0	0	1	0	0	0	0	0	0	0
62	Warmian-Masurian	Cystic fibrosis	E84	0	2015-08-24	2015-09-04	2015	0	56	4.2115	29.9138	1543.37	1675.18	12	1	0-5	toddler	1	0	0	0	0	1	1	0	0	1	0	0	0	0	0	0	0	0	1	0	0	0	0	0	0	0
64	Masovian	Cystic fibrosis	E84	0	2015-04-16	2015-08-15	2015	0	433	4.13775	11.9054	5147.84	5155.05	122	1	11-15	adolescent	1	1	1	0	1	0	1	0	0	1	0	0	0	0	0	0	0	0	1	0	0	0	0	0	0	1	Enzymes, nutrients
66	Lower Silesian	Cystic fibrosis	E84	0	2014-09-23	2014-12-31	2014	0	125	4.2344	19.8375	2479.69	2479.69	100	1	16-20	adult	0	0	0	0	0	1	1	0	0	1	0	0	0	0	0	0	0	0	1	0	0	0	0	0	0	0
74		Cystic fibrosis	E84	0	2013-07-23	2014-03-03	2013	0	115	4.1691	8.98953	2398.6	1033.8	224	0	6-10	school age	1	0	0	0	0	1	1	0	0	0	0	1	0	0	0	0	0	0	1	0	0	0	0	0	0	0
75		Cystic fibrosis	E84	0	2013-06-27	2014-03-02	2013	0	113	4.15845	33.5706	6011.86	3793.48	249	0	16-20	adult	1	0	0	0	0	1	1	0	0	1	1	0	0	0	0	0	0	0	1	0	0	0	0	0	0	0
76	Łódź	Cystic fibrosis	E84	0	2013-02-22	2014-02-25	2013	3	2299	4.18955	10.3828	23867.8	23870.1	369	1	21-25	adult	0	1	2	1	0	0	1	0	0	1	0	0	0	0	0	0	0	0	1	0	0	0	0	0	0	0
82	Warmian-Masurian	Cystic fibrosis	E84	0	2013-05-08	2013-06-13	2013	0	260	4.24985	9.35508	2353.02	2432.32	37	1	0-5	newborn&infants	1	1	1	0	1	0	1	0	0	1	0	0	0	0	0	0	0	0	1	0	0	0	0	0	0	0
90	Świętokrzyskie	Cystic fibrosis	E84	0	2012-04-16	2012-06-01	2012	0	111	4.27665	4.25525	467.656	472.332	47	1	0-5	toddler	1	0	0	0	0	1	1	0	0	1	0	0	0	0	0	0	0	0	1	0	0	0	0	0	0	0
92	Podlaskie	Cystic fibrosis	E84	0	2010-06-24	2011-09-01	2010	0	335	3.9314	11.5899	11446.4	3882.61	435	0	0-5	toddler	0	1	0	0	0	1	1	0	0	1	0	0	0	0	0	0	0	0	1	0	0	0	0	0	0	0	CFTR modulators
7	Silesian	Cystic fibrosis (severe form)	E84	0	2017-09-14	2017-11-29	2017	2110	1258	4.30855	6.09023	7659.21	7661.51	77	1	36-40	adult	1	1	2	1	0	0	1	0	0	1	0	0	0	0	0	0	0	0	0	0	1	0	0	0	1	0	0
9	Masovian	Cystic fibrosis (post lung transplantation), diabetes mellitus	E84; Z94	1	2017-11-14	2017-11-19	2017	1271	1343	4.22115	3.54343	4536.53	4758.82	6	1	31-35	adult	0	1	2	1	0	0	1	0	0	1	0	0	0	0	0	0	0	0	0	0	0	1	0	0	0	0	0
10	Kuyavian-Pomeranian	Cystic fibrosis – post lung transplantation	E84; Z94	1	2017-02-17	2017-11-16	2017	891	456	4.21975	10.5775	4822.84	4823.32	273	1	21-25	adult	0	0	0	0	0	1	1	0	0	1	0	0	0	0	0	1	0	0	0	0	0	1	0	0	0	0	0
11	Warmian-Masurian	Cystic fibrosis	E84	0	2017-08-21	2017-11-03	2017	2012	1395	4.2335	5.78319	8040.22	8067.56	75	1	0-5	preschool	0	1	1	0	1	0	1	0	0	0	0	1	0	0	0	0	0	0	0	0	0	1	0	0	0	0	0
12	Pomeranian	Cystic fibrosis	E84	0	2017-05-11	2017-09-11	2017	1638	935	4.2841	9.38578	10844.9	8775.71	124	0	11-15	adolescent	0	1	1	0	1	0	1	0	0	1	0	0	0	0	0	0	0	0	0	0	1	0	0	0	1	0	0
17	Silesian	Cystic fibrosis	E84	0	2017-02-09	2017-05-15	2017	2516	1658	4.291	2.3329	3866.4	3867.95	96	1	0-5	toddler	1	1	2	1	0	0	1	0	0	0	0	1	0	0	0	0	0	0	0	1	0	0	0	0	0	0	0
18	Lublin	Cystic fibrosis	E84	0	2017-03-29	2017-04-01	2017	210	151	4.184	5.88176	884.343	888.145	4	1	11-15	adolescent	1	1	2	1	0	0	1	0	0	0	0	0	0	1	0	0	0	0	0	0	1	0	0	0	0	0	0
19	Silesian	Cystic fibrosis, diabetes mellitus, heart failure NYHA III	E84; E10; I50	1	2017-02-28	2017-03-10	2017	6800	2352	4.18255	5.10346	8902.57	12003.3	11	1	16-20	adult	0	1	0	0	0	1	1	0	0	1	0	0	0	0	0	0	0	0	0	0	0	1	0	0	0	0	0
21	Silesian	Cystic fibrosis	E84	0	2016-08-22	2018-04-02	2016	1805	1111	4.22495	3.14002	6043.94	3488.56	589	0	31-35	adult	1	1	1	0	1	0	1	0	0	1	0	0	0	0	0	0	0	0	0	0	0	0	1	0	0	0	0
22	Pomeranian	Cystic fibrosis	E84	0	2016-07-21	2017-08-31	2016	253	243	4.2462	6.8151	4992.67	1656.07	407	0	16-20	adult	0	0	0	0	0	1	1	0	0	1	0	0	0	0	0	0	0	0	0	0	1	0	0	0	0	0	0
23	Masovian	Cystic fibrosis	E84	0	2016-07-22	2017-07-30	2016	483	525	4.27005	5.69415	2989.43	2989.43	374	1	11-15	adolescent	2	0	0	0	0	1	2	1	0	1	0	0	0	0	0	0	0	0	0	0	1	0	0	0	0	0	0
24	Subcarpathian	Cystic fibrosis	E84	0	2016-09-29	2017-07-28	2016	119	320	4.26875	4.67789	1496.93	1496.93	303	1	16-20	adult	1	1	1	0	1	0	1	0	0	1	0	0	0	0	0	0	0	0	0	0	0	0	0	0	0	0	0
26	Greater Poland	Cystic fibrosis	E84	0	2016-09-27	2017-05-21	2016	305	265	4.2884	3.86827	7909.65	1025.09	237	0	16-20	adult	1	1	2	1	0	0	1	0	0	0	0	1	0	0	0	0	0	0	0	0	0	1	0	0	0	0	0
29	Subcarpathian	Cystic fibrosis	E84	0	2016-05-27	2017-02-15	2016	1123	698	4.30525	8.46571	5909.06	5909.06	265	1	11-15	school age	0	0	0	0	0	1	1	0	0	1	0	0	0	0	0	0	0	0	0	0	0	0	0	0	0	0	0
30	West Pomeranian	Cystic fibrosis	E84	0	2016-11-10	2017-02-07	2016	5522	1761	4.3259	4.46907	7870.04	7870.04	90	1	0-5	preschool	0	1	0	0	0	1	1	0	0	0	0	1	0	0	0	0	0	0	0	0	1	0	0	0	0	0	0
31	Lower Silesian	Cystic fibrosis	E84	0	2016-12-15	2017-02-06	2016	1417	1739	4.3899	20.4383	24232.8	35542.3	54	1	11-15	adolescent	0	1	2	1	0	0	1	0	0	1	0	0	0	0	0	0	0	0	0	0	0	1	0	0	0	0	0
33	West Pomeranian	Cystic fibrosis	E84	0	2016-12-29	2017-01-08	2016	638	98	4.39455	6.05109	591.646	593.007	11	1	11-15	adolescent	0	1	2	1	0	0	1	0	0	0	0	0	0	1	0	0	0	0	0	0	0	0	0	0	0	0	0
35		Cystic fibrosis	E84	0	2016-12-19	2016-12-29	2016	329	286	4.3955	8.53384	2411.5	2440.68	11	1	16-20	adult	1	0	0	0	0	1	1	0	0	0	0	1	0	0	0	0	0	0	0	0	0	0	1	0	0	1	0
36	Łódź	Cystic fibrosis	E84	0	2016-12-14	2016-12-18	2016	880	544	4.37435	6.1132	3283.87	3325.58	5	1	16-20	adult	0	1	1	0	1	0	1	0	0	0	0	1	0	0	0	0	0	0	0	0	0	0	1	0	0	0	0
37	West Pomeranian	Cystic fibrosis	E84	0	2016-04-08	2016-11-30	2016	243	396	4.43685	4.37111	1726.47	1730.96	237	1	11-15	school age	1	1	2	1	0	0	1	0	0	0	1	0	0	0	0	0	0	0	0	0	0	0	0	0	0	0	0
38	Lesser Poland	Cystic fibrosis	E84	0	2016-07-12	2016-10-10	2016	776	281	4.3174	6.81509	3657.45	1915.04	91	0	21-25	adult	0	0	0	0	0	1	1	0	0	0	0	1	0	0	0	0	0	0	0	0	0	0	1	0	0	0	0
40	Lower Silesian	Cystic fibrosis	E84	0	2016-09-15	2016-09-20	2016	559	560	4.28275	4.64323	2598.91	2600.21	6	1	16-20	adolescent	1	1	0	0	0	1	1	0	0	0	0	1	0	0	0	0	0	0	0	0	0	0	1	0	1	0	0
42	Pomeranian	Cystic fibrosis, lung transplantation	E84; Z94	1	2016-02-18	2016-08-30	2016	452	210	4.3384	9.37914	6708.52	1969.62	195	0	11-15	adolescent	1	1	0	0	0	1	1	0	0	1	0	0	0	0	0	0	0	0	0	0	0	1	0	0	1	0	0
44		Cystic fibrosis	E84	0	2016-06-07	2016-08-02	2016	789	276	4.2777	5.71325	1576.86	1576.86	57	1	11-15	adolescent	1	0	0	0	0	1	1	0	0	1	0	0	0	0	0	0	0	0	0	0	0	1	0	0	0	0	0
46		Cystic fibrosis	E84	0	2016-07-20	2016-07-20	2016	6	5	4.3364	588.737	2943.69	2943.69	1	1	0-5	toddler	1	0	0	0	0	1	1	0	0	1	0	0	0	0	0	0	0	0	0	0	0	0	1	0	0	0	0
49	Lublin	Cystic fibrosis	E84	0	2016-03-24	2016-04-08	2016	3693	4044	4.29865	1.92488	7723.18	7784.2	16	1	6-10	school age	1	1	0	0	0	1	1	0	0	0	0	1	0	0	0	0	0	0	0	0	0	0	0	0	0	0	0
50	Świętokrzyskie	Cystic fibrosis	E84	0	2016-01-25	2016-02-04	2016	50	197	4.2946	5.98083	1164.25	1178.22	11	1	0-5	toddler	1	0	0	0	0	1	1	0	0	1	0	0	0	0	0	0	0	0	0	0	1	0	0	0	0	1	0
51	Lublin	Cystic fibrosis	E84	0	2015-07-27	2016-07-24	2015	6382	1266	4.2965	4.29076	39277.6	5432.1	364	0	16-20	adolescent	1	0	0	0	0	1	1	0	0	1	1	0	0	0	0	0	0	0	0	0	0	0	0	0	0	0	0
52	Masovian	Cystic fibrosis	E84	0	2015-09-17	2016-04-30	2015	2182	1452	4.3983	2.28175	3751.24	3313.1	227	0	0-5	toddler	0	0	0	0	0	1	1	0	0	0	0	1	0	0	0	0	0	0	0	0	1	0	0	0	0	0	0
57		Cystic fibrosis	E84	0	2015-09-09	2015-12-06	2015	2	262	4.2558	7.95322	3383.8	2083.74	89	0	16-20	adolescent	0	0	0	0	0	1	1	0	0	0	0	1	0	0	0	0	0	0	0	0	0	0	1	0	0	0	0
58	Greater Poland	Cystic fibrosis	E84	0	2015-12-01	2015-12-02	2015	0	13	4.2978	57.2744	744.567	744.567	2	1	16-20	adult	0	1	1	0	1	0	1	0	0	0	0	1	0	0	0	0	0	0	0	1	0	0	0	0	0	0	0
59	Silesian	Cystic fibrosis	E84	0	2015-11-03	2015-11-03	2015	0	2	4.25655	211.439	422.878	422.878	1	1	6-10	school age	0	1	1	0	1	0	1	0	0	0	0	0	0	1	0	0	0	0	0	0	0	0	0	0	0	0	0
60	Lower Silesian	Cystic fibrosis	E84	0	2015-10-09	2015-10-16	2015	0	81	4.2537	15.5304	1250.71	1257.96	8	1	6-10	school age	0	1	0	0	0	1	1	0	0	0	0	1	0	0	0	0	0	0	0	0	1	0	0	0	0	1	0
61	Silesian	Cystic fibrosis	E84	0	2015-09-15	2015-10-13	2015	0	183	4.28355	4.46491	817.079	817.079	29	1	6-10	school age	0	1	1	0	1	0	2	1	0	0	0	0	1	0	0	0	0	0	0	0	0	0	0	0	0	0	0
63	Pomeranian	Cystic fibrosis	E84	0	2015-02-03	2015-09-02	2015	19	431	4.19975	11.052	4761.99	4763.41	212	1	0-5	toddler	1	1	2	1	0	0	1	0	0	0	1	0	0	0	0	0	0	0	0	0	0	0	0	0	0	0	0
65	Lublin	Cystic fibrosis	E84	0	2015-04-21	2015-04-28	2015	0	24	4.2064	16.2154	380.382	389.169	8	1	6-10	school age	0	1	2	1	0	0	1	0	0	0	0	0	0	1	0	0	0	0	0	0	0	0	0	0	0	0	0
67	Pomeranian	Cystic fibrosis	E84	0	2014-03-13	2014-10-30	2014	0	193	4.20805	10.1705	2376.4	1962.9	232	0	16-20	adult	0	0	0	0	0	1	1	0	1	0	0	0	0	0	0	0	0	0	0	0	0	1	0	0	1	0	0
68	West Pomeranian	Cystic fibrosis	E84	0	2014-06-23	2014-10-01	2014	18	195	4.21745	9.17616	3319.76	1789.35	101	0	26-30	adult	0	1	2	1	0	0	1	0	0	0	0	1	0	0	0	0	0	0	0	0	0	0	1	0	0	1	0
69	Pomeranian	Cystic fibrosis	E84	0	2014-03-05	2014-08-31	2014	0	93	4.1816	7.78886	1195.71	724.364	180	0	16-20	adult	1	1	1	0	1	0	2	1	0	1	1	0	0	0	0	0	0	0	0	0	0	0	0	0	0	1	0
70	Greater Poland	Cystic fibrosis	E84	0	2014-06-13	2014-08-07	2014	0	400	4.1854	11.4386	4551.76	4575.43	56	1	6-10	school age	1	1	1	0	1	0	1	0	0	0	0	1	0	0	0	0	0	0	0	0	1	0	0	0	0	0	0
71	Pomeranian	Cystic fibrosis	E84	0	2014-03-11	2014-07-31	2014	83	438	4.172	11.199	4895.37	4905.16	143	1	0-5	toddler	0	1	1	0	1	0	1	0	0	0	0	1	0	0	0	0	0	0	0	0	1	0	0	0	0	0	0
72	Masovian	Cystic fibrosis	E84	0	2014-04-04	2014-07-03	2014	0	43	4.1911	20.5308	882.823	882.823	91	1	6-10	school age	0	1	2	1	0	0	1	0	0	0	0	0	0	1	0	0	0	0	0	0	0	0	0	0	1	0	0
73	Pomeranian	Cystic fibrosis	E84	0	2014-02-19	2014-02-24	2014	0	61	4.21925	16.8704	11855.9	1029.09	6	0	21-25	adult	1	1	1	0	1	0	1	0	0	1	0	0	0	0	0	0	0	0	0	0	0	0	1	0	1	0	0
77	Lesser Poland	Cystic fibrosis	E84	0	2013-06-06	2014-01-31	2013	0	360	4.2577	8.1148	4697.42	2921.33	240	0	0-5	toddler	0	1	0	0	0	1	1	0	0	0	1	1	0	0	0	0	0	0	0	0	1	0	0	0	0	0	0
78		Cystic fibrosis	E84	0	2013-06-06	2013-08-31	2013	1	92	4.21375	9.56238	7117.63	879.739	87	0	11-15	school age	0	0	0	0	0	1	1	0	0	0	0	1	0	0	0	0	0	0	0	0	1	0	0	0	0	0	0
79	Greater Poland	Cystic fibrosis	E84	0	2013-08-07	2013-08-23	2013	0	20	4.23245	14.1959	283.521	283.918	17	1	0-5	preschool	0	1	1	0	1	0	1	0	0	0	0	0	0	1	0	0	0	0	0	0	0	0	0	0	0	0	0
80	Silesian	Cystic fibrosis	E84	0	2013-04-22	2013-07-26	2013	0	47	4.2686	11.5988	545.144	545.144	96	1	16-20	adolescent	1	1	2	1	0	0	1	0	0	0	0	0	0	1	0	0	0	0	0	0	0	0	0	0	0	0	0
81	Kuyavian-Pomeranian	Cystic fibrosis	E84	0	2013-04-30	2013-06-28	2013	0	73	4.23655	13.0146	11802.1	950.066	60	0	21-25	adult	0	1	0	0	0	1	1	0	1	0	0	0	0	0	0	0	0	0	0	0	0	1	0	0	0	0	0
83	Greater Poland	Siblings: cystic fibrosis	E84	0	2013-03-14	2013-05-20	2013	0	81	4.25105	7.39977	582.942	599.381	68	1	11-15	adolescent	2	1	2	1	0	0	2	1	0	0	0	1	0	0	0	0	0	0	0	1	0	0	0	0	0	0	0
84	Pomeranian	Cystic fibrosis	E84	0	2013-04-17	2013-04-30	2013	0	248	4.311	14.6905	3596.84	3643.24	14	1	26-30	adult	1	1	1	0	1	0	1	0	0	0	0	1	0	0	0	0	0	0	0	0	0	0	1	0	0	1	0
85	Lubusz	Cystic fibrosis	E84	0	2013-01-30	2013-04-14	2013	0	167	4.2086	7.56118	1259.32	1262.72	75	1	26-30	adult	0	1	2	1	0	0	1	0	0	0	1	1	0	0	0	0	0	0	0	1	0	0	0	0	0	0	0
86	Pomeranian	Cystic fibrosis	E84	0	2012-12-20	2012-12-31	2012	0	26	4.15135	8.89423	361.328	231.25	12	0	11-15	school age	1	1	2	1	0	0	1	0	0	0	0	0	0	1	0	0	0	0	0	0	0	0	0	0	0	1	0
87	Warmian-Masurian	Congenital urinary tract malformation, bronchial asthma, cystic fibrosis; motor disability, Asperger syndrome	Q64; J45; E84; F84	1	2012-03-15	2012-12-31	2012	0	36	4.08525	8.47221	979.132	305	292	0	6-10	school age	1	1	2	1	0	0	2	1	0	1	1	0	0	0	0	0	0	0	0	0	0	0	0	0	0	0	0
88	Subcarpathian	Cystic fibrosis	E84	0	2012-04-27	2012-12-29	2012	0	53	4.12585	13.7193	727.123	727.123	247	1	11-15	school age	0	0	0	0	0	1	1	0	0	0	0	0	0	1	0	0	0	0	0	0	0	0	0	0	0	0	0
89	Warmian-Masurian	Cystic fibrosis, partial pancreatic insufficiency	E84; K86	1	2012-12-11	2012-12-11	2012	0	54	4.09735	9.74044	488.107	525.984	1	1	0-5	toddler	1	1	2	1	0	0	1	0	0	0	0	1	0	0	0	0	0	0	0	1	0	0	0	0	0	0	0
91	Łódź	Cystic fibrosis, dilated cardiomyopathy	E84; I42	1	2010-04-16	2011-11-14	2010	0	320	3.93835	13.1722	5078.42	4215.09	578	0	0-5	preschool	1	1	2	1	0	0	1	0	1	0	0	0	0	0	0	0	0	0	0	0	0	1	0	0	0	0	0
93	Greater Poland	Cystic fibrosis	E84	0	2010-07-14	2010-11-15	2010	0	19	4.06245	8.71914	861.485	165.664	125	0	6-10	school age	1	1	2	1	0	0	1	0	0	0	0	0	1	0	0	0	0	0	0	0	0	0	0	0	0	0	0
94	Greater Poland	Cystic fibrosis	E84	0	2010-08-27	2010-09-06	2010	0	23	3.93015	12.9102	296.935	296.935	11	1	16-20	adult	1	1	2	1	0	0	1	0	0	0	0	1	0	0	0	0	0	0	0	1	0	0	0	0	0	0	0
95	Greater Poland	Cystic fibrosis	E84	0	2009-12-08	2010-01-04	2009	0	11	4.08245	7.34853	3182.43	80.8338	28	0	6-10	school age	1	1	1	0	1	0	1	0	0	0	0	1	0	0	0	0	0	0	0	0	1	0	0	0	0	0	0
96	Greater Poland	Patient 1: cystic fibrosis; Patient 2: malignant neoplasm of stomach	E84; C16	1	2009-05-15	2009-05-24	2009	0	26	4.4389	34.6586	901.124	901.124	10	1	16-20	adolescent	1	0	0	0	0	1	1	0	0	0	0	0	0	1	0	0	0	0	0	0	0	0	0	0	0	0	0

### Sheet: Notes
Supplementary File 1 — Dataset Notes & De-Identification Statement
1. De-Identification (Identifying Information Policy)	To comply with medRxiv policies on participant anonymity, all direct and indirect personal identifiers have been removed or generalized:
• Precise ages (age_years)	Replaced with non-overlapping 5-year age ranges (age_range_years: 0-5, 6-10, 11-15, 16-20, 21-25, 26-30, 31-35, 36-40, 41-45, 46-50).
• Campaign URLs (url)	Removed because original crowdfunding URLs contained patients' full names and linked directly to identifiable profiles.
• City/village names (city)	Removed to prevent indirect geographic identification; voivodeship/region (region) and city-size indicators are retained.
• Patient names in text fields	Removed from all text columns (including diagnosis descriptions, where names were replaced with 'Patient 1' / 'Patient 2').
2. Language Compliance (English-Only Policy)	All retained columns and worksheet names are presented in English:
• Removed Polish columns	The original 'title_in_Polish' and 'aim_in_Polish' columns were removed (they contained Polish-language text as well as patients' first names and exact ages). Structured aim indicators are retained in the binary columns. Readers interested in accessing the original Polish-language campaign titles and declared aims may contact the corresponding author.
• Translated columns	The original 'diagnosisin_Polish' column was translated into English ('diagnosis_in_English') alongside ICD-10 codes, and Polish voivodeship names in 'region' were translated into English.
3. Age Range Distribution Summary (Formula-Driven)
Age Range (years)	Count (n)	Share (%)
0-5	16	0.166667
6-10	18	0.1875
11-15	17	0.177083
16-20	24	0.25
21-25	11	0.114583
26-30	3	0.03125
31-35	3	0.03125
36-40	3	0.03125
41-45	0	0
46-50	1	0.0104167
Total	96	1
